# Low-pass Whole Genome Imputation Enables the Characterization of Polygenic Breast Cancer Risk in the Indigenous Arab Population

**DOI:** 10.1101/2022.12.07.22282785

**Authors:** Mohammed Al-Jumaan, Hoyin Chu, Abdullah Al-Sulaiman, Sabrina Y. Camp, Seunghun Han, Riaz Gillani, Yousef Al Marzooq, Fatmah Almulhim, Chittibabu Vatte, Areej Al Nemer, Afnan Almuhanna, Eliezer M Van Allen, Amein Al-Ali, Saud H AlDubayan

## Abstract

The indigenous Arab population has traditionally been underrepresented in cancer genomics studies, and as a result the polygenic risk landscape of breast cancer in the population remains elusive. Here we show by utilizing low-pass whole genome sequencing (lpWGS), we can accurately impute population-specific variants with high exome concordance (median dosage correlation: 0.9459, Interquartile range: 0.9410-0.9490) and construct breast cancer burden-sensitive polygenic risk scores (PRS) using publicly available resources. After adjusting the PRS to the Arab population, we found significant associations between PRS performance in risk prediction and first-degree relative breast cancer history prediction (Spearman rho=0.43, p = 0.03), where breast cancer patients in the top PRS decile are 5.53 (95% CI: 1.76-17.97, p = 0.003) times more likely to also have a first degree relative diagnosed with breast cancer compared to those in the middle deciles. In addition, we found evidence for the genetic liability threshold model of breast cancer where among patients with a family history of breast cancer, pathogenic rare variant carriers had significantly lower PRS than non-carriers (p = 0.0205, M.W.U.) while for non-carriers every standard deviation increase in PRS corresponded to 4.52 years (95% CI: 8.88-0.17, p = 0.042) earlier age of presentation. Overall, our study provides a viable strategy utilizing lpWGS to assess polygenic risk in an understudied population and took steps in addressing existing global health disparities.
