## Supplemental Tables for "Low-pass Whole Genome Imputation Enables the Characterization of Polygenic Breast Cancer Risk in the Indigenous Arab Population"

### Sheet: Table Legend
Table ID	Table Description
Table S1	Clinical characteristics of the cohort for those with clinical information available. Proportions are calculated based on the number of samples with data available.
Table S2	Imputation Performance Table by Imputation Quality Score (INFO score) bin
Table S3	Imputation Performance Table by Cohort Minor Allele Frequency Bins, before and after filtering variants
Table S4	PRS properties and performances in different tasks
Table S5	PRS performance in different tasks before and after removing pathogenic variant carriers.

### Sheet: Table S1
	Patients with First-degree Relatives with Breast Cancer	Patients with Relatives with Breast Cancer (Except First Degree)	Patients with Relatives with Any Cancer (Except Breast)	Patients with no Family Cancer History
Number of Patients	25 (12.5%)	28 (14%)	33 (16.5%)	114 (57%)
Age Mean (standard deviation)	48.08 (9.57)	44.68 (9.79)	48.97 (8.79)	48.24 (10.52)
ER+ Proportion	80% (n=12/15)	71.42% (n=15/21)	84.61% (n=22/26)	79.52% (n=66/83)
PR+ Proportion	73.33% (n=11/15)	61.90% (n=13/21)	73.08% (n=19/26)	74.70% (n=62/83)
HER2+ Proprotion	20% (n=3/15)	19.05% (n=4/21)	34.78% (n=8/23)	21.79% (n=17/78)
Triple Negative Proportion	6.67% (n=1/15)	28.57% (n=6/21)	7.69% (n=2/26)	10.84% (n=9/83)
T Stage - T1	37.5% (n=9/24)	37.04% (n=10/27)	20% (n=6/30)	36.27% (n=37/102)
T Stage - T2	41.67% (n=10/24)	40.74% (n=11/27)	63.33% (n=19/30)	42.16% (n=43/102)
T Stage - T3	16.67% (n=4/24)	22.22% (n=6/27)	10% (n=3/30)	18.63% (n=19/102)
T Stage - T4	4.17% (n=1/24)	0% (n=0/27)	6.67% (n=2/30)	2.94% (n=3/102)
N Stage - N0	75% (n=15/20)	77.27% (n=17/22)	71.43% (n=20/28)	71.11% (n=64/90)
N Stage - N1	25% (n=5/20)	22.73% (n=5/22)	28.57% (n=8/28)	28.89% (n=26/90)
M Stage - M0	90.91% (n=20/22)	96.15% (n=25/26)	96.55% (n=28/29)	92.86% (n=91/98)
M Stage -M1	9.09% (n=2/22)	3.85% (n=1/26)	3.45% (n=1/29)	7.14% (n=7/98)

### Sheet: Table S2
Imputation Quality Score Bins	variant_evaluated	number_of_samples_evaluated	dosage_correlation_mean	dosage_correlation_std	dosage_correlation_min	dosage_correlation_25%	dosage_correlation_50%	dosage_correlation_75%	dosage_correlation_max
(0.0, 0.1]	83762	182	0.058573	0.170761	9.9514e-07	2.47137e-05	4.93342e-05	0.00112299	0.996079
(0.1, 0.2]	25089	213	0.368827	0.213955	0.000522869	0.202904	0.355154	0.534253	0.933107
(0.2, 0.3]	21109	215	0.498502	0.124539	0.183487	0.416019	0.496535	0.592887	0.788534
(0.3, 0.4]	33568	215	0.520443	0.0678788	0.28371	0.473809	0.521319	0.563349	0.716181
(0.4, 0.5]	68026	215	0.564495	0.0526917	0.431851	0.531981	0.565089	0.599503	0.702831
(0.5, 0.6]	118680	215	0.610497	0.0418567	0.482589	0.585879	0.611291	0.635108	0.735818
(0.6, 0.7]	200170	215	0.679442	0.0283551	0.558795	0.662272	0.67977	0.698782	0.758865
(0.7, 0.8]	376761	215	0.750843	0.0211391	0.688033	0.738551	0.75009	0.763203	0.812884
(0.8, 0.9]	863447	215	0.843097	0.0131391	0.80357	0.835477	0.844067	0.851525	0.882907
(0.9, 1.0]	10968597	215	0.953043	0.0071983	0.924272	0.949246	0.954239	0.957983	0.966372

### Sheet: Table S3
Filter Status	Cohort Minor Allele Frequency Bins	number_of_samples_evaluated	dosage_correlation_mean	dosage_correlation_std	dosage_correlation_min	dosage_correlation_25%	dosage_correlation_50%	dosage_correlation_75%	dosage_correlation_max
Post-filtered	(0.0, 0.005]	215	0.939414	0.0200875	0.872526	0.928281	0.940586	0.952439	0.983499
Post-filtered	(0.005, 0.01]	215	0.935838	0.0196575	0.841309	0.923968	0.937112	0.947364	0.976517
Post-filtered	(0.01, 0.02]	215	0.938695	0.0132992	0.896026	0.930568	0.93981	0.947892	0.968845
Post-filtered	(0.02, 0.05]	215	0.937809	0.00970457	0.902251	0.931115	0.938608	0.944852	0.959346
Post-filtered	(0.05, 0.1]	215	0.943142	0.00775015	0.920951	0.938952	0.943596	0.948268	0.960151
Post-filtered	(0.1, 0.15]	215	0.947255	0.0078812	0.920236	0.942325	0.948504	0.952629	0.966721
Post-filtered	(0.15, 0.2]	215	0.947121	0.00840934	0.914387	0.941707	0.947668	0.952658	0.967078
Post-filtered	(0.2, 0.25]	215	0.9449	0.00900698	0.910029	0.939339	0.945314	0.951146	0.966466
Post-filtered	(0.25, 0.3]	215	0.945668	0.0100782	0.89828	0.940642	0.947154	0.952813	0.963662
Post-filtered	(0.3, 0.35]	215	0.945044	0.0103794	0.899246	0.939237	0.946416	0.952345	0.968843
Post-filtered	(0.35, 0.4]	215	0.94473	0.0103576	0.911402	0.938889	0.946062	0.952229	0.96494
Post-filtered	(0.4, 0.45]	215	0.942941	0.011566	0.900425	0.936663	0.945	0.949693	0.963655
Post-filtered	(0.45, 0.5]	215	0.943125	0.0114101	0.893772	0.937014	0.944053	0.951343	0.965971
Pre-filtered	(0.0, 0.005]	215	0.683003	0.0590335	0.477111	0.648122	0.674343	0.708766	0.836866
Pre-filtered	(0.005, 0.01]	215	0.667485	0.048332	0.500519	0.638829	0.665907	0.693702	0.775577
Pre-filtered	(0.01, 0.02]	215	0.710003	0.0273507	0.635544	0.692549	0.710239	0.72796	0.793707
Pre-filtered	(0.02, 0.05]	215	0.756704	0.0185443	0.710277	0.744918	0.758176	0.769666	0.800456
Pre-filtered	(0.05, 0.1]	215	0.791555	0.0154784	0.754648	0.780004	0.79108	0.80198	0.838113
Pre-filtered	(0.1, 0.15]	215	0.83265	0.0138342	0.79647	0.822799	0.833559	0.842272	0.866112
Pre-filtered	(0.15, 0.2]	215	0.847287	0.0136473	0.799018	0.839438	0.848971	0.855425	0.885266
Pre-filtered	(0.2, 0.25]	215	0.857562	0.0129521	0.8159	0.849933	0.857458	0.866348	0.88675
Pre-filtered	(0.25, 0.3]	215	0.855919	0.0138873	0.804921	0.845752	0.856575	0.865154	0.890345
Pre-filtered	(0.3, 0.35]	215	0.873856	0.0137081	0.816284	0.865891	0.875488	0.881779	0.908847
Pre-filtered	(0.35, 0.4]	215	0.878015	0.0144161	0.834043	0.867607	0.879481	0.888319	0.915008
Pre-filtered	(0.4, 0.45]	215	0.883645	0.0143983	0.833669	0.876215	0.884979	0.89292	0.917159
Pre-filtered	(0.45, 0.5]	215	0.873388	0.0143401	0.817715	0.864956	0.875167	0.883889	0.906487

### Sheet: Table S4
PRS ID	Number of SNPs in PRS	PRS Derivation Method	AUC_population Validation Database	PRS_raw AUC_fam	PRS_adjusted AUC_fam	PRS_raw AUC_fam-any	PRS_adjusted AUC_fam-any	Change in AUC_fam after adjusting for population	Change in AUC_fam-any after adjusting for population
PRSWEB_PHECODE174.1_Onco-iCOGS-Overall-BRCA_LASSOSUM_MGI_20200608	118388	Lassosum	MGI	0.649143	0.662629	0.595816	0.605314	0.0134857	0.00949814
PRSWEB_PHECODE174.1_Onco-iCOGS-Overall-BRCA_LASSOSUM_UKB_20200608	286144	Lassosum	UKB	0.655543	0.661943	0.587216	0.586959	0.0064	-0.000256706
PRSWEB_PHECODE174.1_UKBB-SAIGE-HRC-X174.1_LASSOSUM_MGI_20200608	6977	Lassosum	MGI	0.6656	0.656	0.581697	0.580157	-0.0096	-0.00154024
PRSWEB_PHECODE174.1_iCOGS-Overall-BRCA_PRS-CS_UKB_20200608	1116546	PRS-CS	UKB	0.625143	0.6416	0.551277	0.563086	0.0164571	0.0118085
PRSWEB_PHECODE174.1_GWAS-Catalog-r2019-05-03-X174.1_PT_UKB_20200608	79	P&T	UKB	0.573486	0.572571	0.556283	0.553074	-0.000914286	-0.00320883
PRSWEB_PHECODE174.1_Onco-iCOGS-Overall-BRCA_PT_UKB_20200608	1682	P&T	UKB	0.566857	0.579657	0.551149	0.551277	0.0128	0.000128353
PRSWEB_PHECODE174.1_GWAS-Catalog-r2019-05-03-X174.1_P_5e-05_UKB_20200608	105	GWAS Catalog ($p<5\times10^{-5}$)	UKB	0.5584	0.549943	0.562315	0.55102	-0.00845714	-0.0112951
PRSWEB_PHECODE174.1_Onco-iCOGS-Overall-BRCA_PT_MGI_20200608	3038	P&T	MGI	0.593029	0.601829	0.551983	0.550635	0.0088	-0.00134771
PRSWEB_PHECODE174.1_Onco-iCOGS-Overall-BRCA_PRS-CS_MGI_20200608	1119140	PRS-CS	MGI	0.569371	0.575086	0.540624	0.545501	0.00571429	0.00487742
PRSWEB_PHECODE174.1_Onco-iCOGS-Overall-BRCA_PRS-CS_UKB_20200608	1120410	PRS-CS	UKB	0.591314	0.603886	0.541907	0.544859	0.0125714	0.00295212
PRSWEB_PHECODE174.1_iCOGS-Overall-BRCA_LASSOSUM_MGI_20200608	18356	Lassosum	MGI	0.626514	0.619657	0.553202	0.544731	-0.00685714	-0.00847131
PRSWEB_PHECODE174.1_iCOGS-Overall-BRCA_PRS-CS_MGI_20200608	1115484	PRS-CS	MGI	0.616457	0.619886	0.539084	0.544089	0.00342857	0.00500578
PRSWEB_PHECODE174.1_iCOGS-Overall-BRCA_LASSOSUM_UKB_20200608	7118	Lassosum	UKB	0.638857	0.638629	0.552176	0.541394	-0.000228571	-0.0107817
PRSWEB_PHECODE174.1_C3-BREAST-3_PRS-CS_MGI_20200608	1111495	PRS-CS	MGI	0.563657	0.5664	0.532152	0.537928	0.00274286	0.0057759
PRSWEB_PHECODE174.1_C3-BREAST-3_LASSOSUM_MGI_20200608	2267	Lassosum	MGI	0.664914	0.654629	0.538827	0.53703	-0.0102857	-0.00179695
PRSWEB_PHECODE174.1_C50_LASSOSUM_MGI_20200608	4047	Lassosum	MGI	0.634286	0.632	0.521114	0.520087	-0.00228571	-0.00102683
PRSWEB_PHECODE174.1_UKBB-SAIGE-HRC-X174.1_PT_MGI_20200608	84	P&T	MGI	0.584457	0.584457	0.502503	0.50815	1.11022e-16	0.00564754
PRSWEB_PHECODE174.1_iCOGS-Overall-BRCA_PT_UKB_20200608	85	P&T	UKB	0.517486	0.510629	0.501861	0.492363	-0.00685714	-0.00949814
PRSWEB_PHECODE174.1_C3-BREAST-3_PT_MGI_20200608	120	P&T	MGI	0.534857	0.517943	0.498652	0.487486	-0.0169143	-0.0111667
PRSWEB_PHECODE174.1_iCOGS-Overall-BRCA_PT_MGI_20200608	363	P&T	MGI	0.484114	0.481829	0.483507	0.484533	-0.00228571	0.00102683

### Sheet: Table S5
label	num_case_entire_cohort	num_control_entire_cohort	num_total_entire_cohort	auc_entire_cohort	num_case_non_PV_carriers_only	num_control_non_PV_carriers_only	num_total_non_PV_carriers_only	auc_non_PV_carriers_only	auc_diff	auc_diff_relative	failed_trial	total_trial	pval
Any cancer occurence in up to 2nd degree relative	86	114	200	0.546614	66	100	166	0.591212	0.0445985	0.0815905	131	10000	0.0131
Any cancer occurence in 1st degree relative	45	155	200	0.589534	36	130	166	0.650214	0.0606796	0.102928	145	10000	0.0145
Any cancer occurence in 1st degree relative	45	155	200	0.589534	36	130	166	0.650214	0.0606796	0.102928	149	10000	0.0149
BC occurence in 1st degree relative	25	175	200	0.662629	18	148	166	0.772147	0.109519	0.165279	136	10000	0.0136
